# Mapping Epigenetic Gene Variant Dynamics: Comparative Analysis of Frequency, Functional Impact and Trait Associations in African and European Populations

**DOI:** 10.1101/2024.08.11.24311816

**Authors:** Musalula Sinkala, Gaone Retshabile, Phelelani T. Mpangase, Salia Bamba, Modibo K Goita, Vicky Nembaware, Samar S. M. Elsheikh, Jeannine Heckmann, Kevin Esoh, Mogomotsi Matshaba, Clement A. Adebamowo, Sally N. Adebamowo, Ofon Elvis Amih, Ambroise Wonkam, Michele Ramsay, Nicola Mulder

## Abstract

Epigenetic modifications influence gene expression levels, impact organismal traits, and play a role in the development of diseases. Therefore, variants in genes involved in epigenetic processes are likely to be important in disease susceptibility, and the frequency of variants may vary between populations with African and European ancestries. Here, we analyse an integrated dataset to define the frequencies, associated traits, and functional impact of epigenetic gene variants among individuals of African and European ancestry represented in the UK Biobank. We find that the frequencies of 88.4% of epigenetic gene variants significantly differ between these groups. Furthermore, we find that the variants are associated with many traits and diseases, and some of these associations may be population-specific owing to allele frequency differences. Additionally, we observe that variants associated with traits are significantly enriched for quantitative trait loci that affect DNA methylation, chromatin accessibility, and gene expression. We find that methylation quantitative trait loci account for 71.2% of the variants influencing gene expression. Moreover, variants linked to biomarker traits exhibit high correlation. We therefore conclude that epigenetic gene variants associated with traits tend to differ in their allele frequencies among African and European populations and are enriched for QTLs.
