## Supplementary Data 4 for "Mapping Epigenetic Gene Variant Dynamics: Comparative Analysis of Frequency, Functional Impact and Trait Associations in African and European Populations"

### Sheet: Sheet1
Biomarker1	Biomarker2	Common
Alkaline phosphatase	SHBG	864
Gamma glutamyltransferase	Triglycerides	808
Testosterone	SHBG	718
SHBG	Triglycerides	717
Total bilirubin	Triglycerides	667
Alkaline phosphatase	Triglycerides	660
Gamma glutamyltransferase	SHBG	643
LDL direct	Apolipoprotein B	625
LDL direct	Cholesterol	612
Alkaline phosphatase	Gamma glutamyltransferase	602
Apolipoprotein B	Cholesterol	597
Gamma glutamyltransferase	Total bilirubin	571
Apolipoprotein A	HDL cholesterol	569
Triglycerides	Testosterone	547
Urate	Gamma glutamyltransferase	524
Creatinine	Urate	500
Testosterone	Gamma glutamyltransferase	494
SHBG	Total bilirubin	492
Testosterone	Alkaline phosphatase	487
Triglycerides	Direct bilirubin	485
Total bilirubin	Direct bilirubin	481
Glycated haemoglobin (HbA1c)	Total bilirubin	468
Alanine aminotransferase	Triglycerides	463
Glycated haemoglobin (HbA1c)	Triglycerides	461
Apolipoprotein B	IGF-1	458
Urate	SHBG	450
Total bilirubin	Testosterone	445
Triglycerides	HDL cholesterol	422
Gamma glutamyltransferase	Glycated haemoglobin (HbA1c)	415
Albumin	Calcium	410
Glycated haemoglobin (HbA1c)	Direct bilirubin	407
HDL cholesterol	Gamma glutamyltransferase	400
Alanine aminotransferase	Gamma glutamyltransferase	394
Urate	Triglycerides	368
Apolipoprotein B	Triglycerides	367
Cystatin C	Creatinine	366
Alkaline phosphatase	Total bilirubin	364
Gamma glutamyltransferase	Apolipoprotein A	364
Alkaline phosphatase	IGF-1	357
Urate	Cystatin C	348
Urate	IGF-1	342
Triglycerides	Calcium	337
HDL cholesterol	Alkaline phosphatase	336
Alanine aminotransferase	Total bilirubin	335
SHBG	HDL cholesterol	330
IGF-1	SHBG	324
C-reactive protein	IGF-1	322
Gamma glutamyltransferase	IGF-1	321
Triglycerides	Apolipoprotein A	317
SHBG	Apolipoprotein A	313
Direct bilirubin	Alkaline phosphatase	300
Triglycerides	Albumin	299
Calcium	Alkaline phosphatase	297
Direct bilirubin	Alanine aminotransferase	297
C-reactive protein	Triglycerides	292
C-reactive protein	Gamma glutamyltransferase	288
Testosterone	Urate	287
Calcium	Direct bilirubin	285
Gamma glutamyltransferase	Direct bilirubin	283
Urate	Alkaline phosphatase	278
Gamma glutamyltransferase	Creatinine	275
IGF-1	Triglycerides	271
Alkaline phosphatase	Albumin	269
Cholesterol	IGF-1	265
LDL direct	IGF-1	263
Glycated haemoglobin (HbA1c)	Albumin	259
HDL cholesterol	Urate	259
Total bilirubin	Apolipoprotein A	256
Alanine aminotransferase	Apolipoprotein B	253
C-reactive protein	Total bilirubin	253
IGF-1	HDL cholesterol	253
Urate	Total bilirubin	251
Alanine aminotransferase	C-reactive protein	250
Cystatin C	Triglycerides	249
SHBG	Calcium	244
Total bilirubin	Albumin	244
Alanine aminotransferase	Glycated haemoglobin (HbA1c)	243
SHBG	Albumin	241
IGF-1	Apolipoprotein A	240
HDL cholesterol	Glycated haemoglobin (HbA1c)	239
Total bilirubin	HDL cholesterol	238
Total bilirubin	Calcium	237
Apolipoprotein A	Alkaline phosphatase	235
C-reactive protein	Glycated haemoglobin (HbA1c)	234
Calcium	Urate	230
Cystatin C	SHBG	230
Creatinine	Alkaline phosphatase	229
HDL cholesterol	Testosterone	229
Albumin	Direct bilirubin	224
Albumin	HDL cholesterol	219
Alkaline phosphatase	Glycated haemoglobin (HbA1c)	217
Glycated haemoglobin (HbA1c)	SHBG	217
SHBG	Direct bilirubin	215
Apolipoprotein A	Urate	214
Alkaline phosphatase	Cholesterol	212
Albumin	Testosterone	211
Glycated haemoglobin (HbA1c)	Apolipoprotein A	211
Urate	Glycated haemoglobin (HbA1c)	211
Direct bilirubin	C-reactive protein	210
Gamma glutamyltransferase	Albumin	207
Triglycerides	Creatinine	207
SHBG	Creatinine	206
Apolipoprotein A	Testosterone	204
Testosterone	Glycated haemoglobin (HbA1c)	198
Albumin	Urate	195
Total protein	IGF-1	193
Alkaline phosphatase	C-reactive protein	191
Creatinine	Alanine aminotransferase	191
Cholesterol	Triglycerides	190
Urate	Apolipoprotein B	189
Calcium	Testosterone	187
Albumin	Apolipoprotein A	184
Direct bilirubin	Testosterone	184
Glycated haemoglobin (HbA1c)	Calcium	183
Triglycerides	LDL direct	181
Alkaline phosphatase	Apolipoprotein B	177
Creatinine	Testosterone	177
Apolipoprotein B	Total bilirubin	173
Glycated haemoglobin (HbA1c)	Aspartate aminotransferase	173
Total bilirubin	Creatinine	171
Cholesterol	Aspartate aminotransferase	169
Apolipoprotein B	Cystatin C	167
Apolipoprotein B	Gamma glutamyltransferase	165
IGF-1	Total bilirubin	165
Apolipoprotein B	SHBG	164
Cholesterol	Cystatin C	162
HDL cholesterol	Alanine aminotransferase	162
Alanine aminotransferase	IGF-1	161
Creatinine	Apolipoprotein B	158
C-reactive protein	Cystatin C	157
Alanine aminotransferase	Alkaline phosphatase	154
Alkaline phosphatase	Cystatin C	151
Direct bilirubin	Apolipoprotein B	150
Direct bilirubin	LDL direct	149
C-reactive protein	SHBG	148
Alanine aminotransferase	Cystatin C	147
Apolipoprotein A	Creatinine	147
Testosterone	Cystatin C	147
Direct bilirubin	Cholesterol	145
LDL direct	Alkaline phosphatase	144
Alanine aminotransferase	SHBG	143
HDL cholesterol	Apolipoprotein B	142
Alanine aminotransferase	Cholesterol	140
Cystatin C	Gamma glutamyltransferase	140
Cholesterol	Calcium	138
LDL direct	Cystatin C	138
Urate	Alanine aminotransferase	138
Cystatin C	Total bilirubin	137
Apolipoprotein A	Calcium	136
HDL cholesterol	Total protein	134
LDL direct	Alanine aminotransferase	134
Direct bilirubin	Cystatin C	133
Albumin	Aspartate aminotransferase	132
Apolipoprotein A	Alanine aminotransferase	132
Aspartate aminotransferase	Alanine aminotransferase	132
Creatinine	HDL cholesterol	131
Cystatin C	Calcium	131
Cystatin C	Glycated haemoglobin (HbA1c)	131
IGF-1	Creatinine	130
Testosterone	IGF-1	128
Apolipoprotein A	Aspartate aminotransferase	127
Total bilirubin	Aspartate aminotransferase	127
Direct bilirubin	Urate	126
Gamma glutamyltransferase	Calcium	126
Testosterone	Apolipoprotein B	126
Cystatin C	Urea	125
Urea	Urate	123
Aspartate aminotransferase	Total protein	122
Aspartate aminotransferase	HDL cholesterol	119
Glycated haemoglobin (HbA1c)	IGF-1	119
Calcium	HDL cholesterol	118
C-reactive protein	Aspartate aminotransferase	117
Testosterone	Alanine aminotransferase	116
Aspartate aminotransferase	Urate	115
Cystatin C	Aspartate aminotransferase	115
Calcium	LDL direct	113
Cholesterol	Gamma glutamyltransferase	113
Calcium	Alanine aminotransferase	112
Cholesterol	Apolipoprotein A	111
Apolipoprotein B	Apolipoprotein A	110
Calcium	Apolipoprotein B	110
Apolipoprotein A	Direct bilirubin	109
Cholesterol	Glycated haemoglobin (HbA1c)	109
Triglycerides	Aspartate aminotransferase	109
Cystatin C	Albumin	107
Direct bilirubin	HDL cholesterol	106
HDL cholesterol	Cystatin C	104
C-reactive protein	Albumin	101
Total protein	Total bilirubin	99
Total protein	Alkaline phosphatase	98
Gamma glutamyltransferase	Aspartate aminotransferase	97
Apolipoprotein B	C-reactive protein	96
Cystatin C	IGF-1	95
HDL cholesterol	C-reactive protein	95
Total protein	Glycated haemoglobin (HbA1c)	95
Aspartate aminotransferase	LDL direct	94
C-reactive protein	Cholesterol	94
Cholesterol	Total bilirubin	93
Urea	Creatinine	92
Aspartate aminotransferase	Apolipoprotein B	89
IGF-1	Aspartate aminotransferase	88
Cystatin C	Apolipoprotein A	86
Apolipoprotein A	Total protein	85
Apolipoprotein B	Glycated haemoglobin (HbA1c)	85
Aspartate aminotransferase	Creatinine	82
Total bilirubin	LDL direct	82
Apolipoprotein B	Albumin	78
Creatinine	C-reactive protein	78
Total protein	C-reactive protein	77
C-reactive protein	Apolipoprotein A	74
Calcium	Phosphate	74
Aspartate aminotransferase	Direct bilirubin	72
Urea	Testosterone	72
Calcium	Creatinine	71
Calcium	C-reactive protein	70
Calcium	Total protein	69
Cholesterol	Albumin	68
Urate	C-reactive protein	68
Albumin	Alanine aminotransferase	65
LDL direct	C-reactive protein	65
Aspartate aminotransferase	Calcium	64
Triglycerides	Total protein	63
Aspartate aminotransferase	Alkaline phosphatase	62
Creatinine	Cholesterol	61
IGF-1	Albumin	60
Creatinine	Direct bilirubin	58
Creatinine	LDL direct	58
Total protein	Cystatin C	58
Urate	Cholesterol	58
Cholesterol	SHBG	57
Total protein	SHBG	56
LDL direct	Urate	54
SHBG	Aspartate aminotransferase	54
SHBG	Urea	53
HDL cholesterol	Cholesterol	51
IGF-1	Calcium	51
Albumin	Creatinine	47
Albumin	LDL direct	45
Total protein	Urate	45
Total protein	Gamma glutamyltransferase	44
SHBG	LDL direct	42
Albumin	Total protein	41
Triglycerides	Urea	40
Glycated haemoglobin (HbA1c)	Urea	38
Direct bilirubin	Total protein	37
Creatinine	Total protein	36
IGF-1	Urea	36
LDL direct	Glycated haemoglobin (HbA1c)	36
Phosphate	Cystatin C	36
Vitamin D	Glycated haemoglobin (HbA1c)	36
C-reactive protein	Urea	35
Apolipoprotein B	Urea	34
Testosterone	C-reactive protein	34
Alkaline phosphatase	Urea	33
Gamma glutamyltransferase	Urea	33
LDL direct	Gamma glutamyltransferase	33
Urea	Albumin	33
Urea	HDL cholesterol	33
Glycated haemoglobin (HbA1c)	Creatinine	31
Phosphate	IGF-1	29
Total protein	Cholesterol	29
Creatinine	Phosphate	28
Glycated haemoglobin (HbA1c)	Glucose	27
Direct bilirubin	Vitamin D	23
LDL direct	Vitamin D	23
Vitamin D	Apolipoprotein B	23
Vitamin D	Cholesterol	23
Vitamin D	Triglycerides	22
Alanine aminotransferase	Urea	21
Albumin	Vitamin D	20
Aspartate aminotransferase	Vitamin D	20
Total protein	Alanine aminotransferase	20
Calcium	Vitamin D	19
Creatinine	Vitamin D	19
Vitamin D	Alanine aminotransferase	19
Vitamin D	Alkaline phosphatase	19
Vitamin D	C-reactive protein	19
Vitamin D	Cystatin C	19
Vitamin D	Total bilirubin	19
Urea	Phosphate	18
LDL direct	Total protein	15
Phosphate	Urate	15
Testosterone	Total protein	14
IGF-1	Direct bilirubin	13
Urea	Calcium	13
Total protein	Apolipoprotein B	11
Triglycerides	Phosphate	11
Apolipoprotein A	LDL direct	10
Apolipoprotein A	Phosphate	10
Phosphate	C-reactive protein	10
Phosphate	Gamma glutamyltransferase	10
Total bilirubin	Phosphate	10
Phosphate	Cholesterol	9
Albumin	Phosphate	8
Aspartate aminotransferase	Phosphate	8
Phosphate	Glycated haemoglobin (HbA1c)	8
Phosphate	Total protein	8
HDL cholesterol	LDL direct	7
Glucose	Cystatin C	6
Apolipoprotein A	Vitamin D	5
Vitamin D	IGF-1	5
Phosphate	Alkaline phosphatase	3
Vitamin D	Gamma glutamyltransferase	3
Aspartate aminotransferase	Testosterone	2
HDL cholesterol	Phosphate	2
LDL direct	Phosphate	2
LDL direct	Testosterone	2
Phosphate	Alanine aminotransferase	2
Phosphate	Apolipoprotein B	2
Phosphate	Testosterone	2
SHBG	Phosphate	2
Cholesterol	Urea	1
Glucose	Phosphate	1
HDL cholesterol	Vitamin D	1
Testosterone	Cholesterol	1
Total bilirubin	Urea	1
Total protein	Vitamin D	1
Urate	Vitamin D	1
Urea	Aspartate aminotransferase	1
Urea	Direct bilirubin	1
Urea	LDL direct	1
Urea	Total protein	1
Vitamin D	Urea	1
Alanine aminotransferase	Lipoprotein A	0
Albumin	Glucose	0
Alkaline phosphatase	Lipoprotein A	0
Apolipoprotein A	Glucose	0
Apolipoprotein B	Lipoprotein A	0
Aspartate aminotransferase	Glucose	0
C-reactive protein	Lipoprotein A	0
Calcium	Glucose	0
Cholesterol	Lipoprotein A	0
Creatinine	Glucose	0
Cystatin C	Lipoprotein A	0
Direct bilirubin	Glucose	0
Direct bilirubin	Phosphate	0
Gamma glutamyltransferase	Lipoprotein A	0
Glucose	Alanine aminotransferase	0
Glucose	Alkaline phosphatase	0
Glucose	Apolipoprotein B	0
Glucose	C-reactive protein	0
Glucose	Cholesterol	0
Glucose	Gamma glutamyltransferase	0
Glucose	HDL cholesterol	0
Glucose	LDL direct	0
Glucose	Testosterone	0
Glucose	Total protein	0
Glucose	Urate	0
Glucose	Vitamin D	0
Glycated haemoglobin (HbA1c)	Lipoprotein A	0
IGF-1	Glucose	0
IGF-1	Lipoprotein A	0
Lipoprotein A	Albumin	0
Lipoprotein A	Apolipoprotein A	0
Lipoprotein A	Aspartate aminotransferase	0
Lipoprotein A	Calcium	0
Lipoprotein A	Creatinine	0
Lipoprotein A	Direct bilirubin	0
Lipoprotein A	Glucose	0
Lipoprotein A	HDL cholesterol	0
Lipoprotein A	LDL direct	0
Lipoprotein A	SHBG	0
Lipoprotein A	Total bilirubin	0
Lipoprotein A	Triglycerides	0
Lipoprotein A	Urea	0
Phosphate	Lipoprotein A	0
Phosphate	Vitamin D	0
SHBG	Glucose	0
Testosterone	Lipoprotein A	0
Testosterone	Vitamin D	0
Total bilirubin	Glucose	0
Total protein	Lipoprotein A	0
Triglycerides	Glucose	0
Urate	Lipoprotein A	0
Urea	Apolipoprotein A	0
Urea	Glucose	0
Vitamin D	Lipoprotein A	0
Vitamin D	SHBG	0
